# Methylome-Wide Association Study of Obsessive-Compulsive Disorder

**DOI:** 10.1101/2025.07.18.25331794

**Authors:** Kira D. Höffler, Anne-Kristin Stavrum, Matthew W. Halvorsen, Thorstein Olsen Eide, Kristen Hagen, André Høberg, Nordic OCD and Related Disorders Consortium (NORDiC), Gerd Kvale, James J. Crowley, Jan Haavik, Kerry J. Ressler, Bjarne Hansen, Torsten Klengel, Stephanie Le Hellard

## Abstract

**Background:** Obsessive-compulsive disorder (OCD) is a debilitating psychiatric condition influenced by both genetic and environmental risk factors. Epigenetic modifications, such as DNA methylation, may offer insights into biologically meaningful differences associated with the disorder.

**Methods:** We conducted the largest methylome-wide association study (MWAS) of OCD to date, analyzing saliva DNA samples from 414 individuals with OCD and 384 controls using the Illumina EPICv2 array. Differentially methylated positions (DMPs) and regions (DMRs) were identified, with additional analyses including sex-stratified comparisons, methylation quantitative trait loci (mQTL) mapping, and assessments of cell-type composition differences.

**Results:** We identified 35 DMPs and 17 DMRs associated with OCD, mapping to genes involved in neurotransmission, neurodevelopment, synaptic function, and gene regulation. Sex-stratified analyses revealed additional sex-specific methylation signals, highlighting biological differences between males and females. Most associated loci were influenced by genetic variation (mQTLs). Differences in estimated cell composition and the identification of immune-related genes suggest a potential role for immune system processes. Correlation analyses between brain and saliva methylation indicated that several findings may reflect brain-relevant biology.

**Conclusions:** Our findings emphasize the importance of integrating epigenetic, genetic, and sex-specific data to advance our understanding of OCD. DNA methylation may ultimately contribute to progress toward clinically relevant precision medicine approaches.
