## Supplementary Table 1 for "Methylome-Wide Association Study of Obsessive-Compulsive Disorder"

### Sheet: A) cross-sex meta
cgID	CHR	MAPINFO	Gene	Effect	SE	P.Value	adj_p_BH	tau	I2	Q	Het_P	RegulRegion	Relation_to_CpG_Island	Effect_Female	SE_Female	P_Female	Effect_Male	SE_Male	P_Male	avg_OCD	SE_OCD	median_OCD	IQR_OCD	avg_CTRL	SE_CTRL	median_CTRL	IQR_CTRL	avg_diff_OCD_Ctrl	median_diff_OCD_Ctrl	top20_OR	top20_OR_CI	top20_OR_pvalue	bottom20_OR	bottom20_OR_CI	bottom20_OR_pvalue
cg01188427	chr1	109934023	CSF1	0.509802	0.0822524	5.71761e-10	0.00046036	0	0	0.596589	0.439883	distal_enhancer		0.553647	0.0999382	3.02667e-08	0.417745	0.144812	0.00391731	0.1018	0.0025	0.0954	0.0683	0.0853	0.0025	0.0736	0.0707	0.0165	0.0218	1.60968	1.115-2.336	0.00805482	0.4979	0.342-0.72	0.000132188
cg03863908	chr5	1123623	SLC12A7	-0.186476	0.0313025	2.56564e-09	0.000825187	0	0	0.00230861	0.961678	distal_enhancer		-0.185406	0.0384169	1.39197e-06	-0.18859	0.0539951	0.000478138	0.8732	0.0014	0.8754	0.0389	0.8826	0.0013	0.8845	0.0319	-0.0094	-0.0091	0.644324	0.447-0.927	0.0167217	2.25114	1.543-3.316	9.04239e-06
cg19627034	chr1	109934046	CSF1	0.354936	0.0598789	3.07461e-09	0.000825187	0	0	0.693884	0.404846	distal_enhancer		0.319134	0.0737069	1.49265e-05	0.424427	0.102688	3.57815e-05	0.1681	0.0031	0.1614	0.0758	0.1484	0.003	0.1417	0.0826	0.0197	0.0197	1.37021	0.952-1.98	0.0925429	0.531476	0.366-0.767	0.00053287
cg03565274	chr3	50592277	HEMK1	0.1571	0.0288876	5.37819e-08	0.00973998	0	0	0.752542	0.385673	GeneBody		0.17509	0.0355603	8.49055e-07	0.122192	0.0495359	0.0136352	0.3108	0.0023	0.3112	0.0599	0.294	0.0025	0.2926	0.0672	0.0168	0.0186	1.71856	1.188-2.5	0.00265153	0.436042	0.298-0.633	5.54828e-06
cg11415512	chr11	1108571	MUC2	-0.141662	0.0261496	6.04846e-08	0.00973998	0.00179907	0.00201449	1.00202	0.316823	promoter		-0.159072	0.0313635	3.93903e-07	-0.102385	0.0471513	0.0298996	0.8578	0.0012	0.8588	0.0329	0.8662	0.0012	0.8672	0.0291	-0.0084	-0.0084	0.531476	0.366-0.767	0.00053287	2.17461	1.492-3.197	2.0568e-05
cg02456934	chr16	75074611	ZNRF1	0.125104	0.0235984	1.14943e-07	0.0115685	0	0	0.244123	0.621244	GeneBody		0.134815	0.030712	1.13524e-05	0.111105	0.0368728	0.0025851	0.7181	0.0019	0.7205	0.0522	0.7046	0.002	0.7078	0.0511	0.0135	0.0127	1.83612	1.267-2.678	0.000773395	0.514455	0.354-0.743	0.000269601
cg09816471	chr16	11668004	SNN	0.155899	0.0292733	1.00604e-07	0.0115685	0	0	0.53884	0.462914	prox_enhancer	Island	0.170949	0.0357395	1.72515e-06	0.125219	0.0510268	0.0141282	0.1948	0.0018	0.1976	0.0516	0.1832	0.0016	0.1836	0.0402	0.0116	0.014	2.41448	1.65-3.57	1.58273e-06	0.731108	0.508-1.05	0.0777097
cg17428739	chr11	47986426	PTPRJ	0.120693	0.0226433	9.81118e-08	0.0115685	0	0	0.353322	0.552239	distal_enhancer		0.130902	0.0284201	4.10575e-06	0.102948	0.0374683	0.00600305	0.5433	0.0022	0.5455	0.0557	0.5283	0.0023	0.5292	0.0595	0.015	0.0163	1.71856	1.188-2.5	0.00265153	0.514455	0.354-0.743	0.000269601
cg02776498	chr11	73343140	ARHGEF17	-0.0760077	0.0143975	1.29736e-07	0.0116065	0	0	0.778408	0.377629	GeneBody	Island	-0.0854433	0.017935	1.89737e-06	-0.058907	0.0241448	0.0146981	0.6923	0.0012	0.6949	0.0283	0.7009	0.0012	0.7012	0.0303	-0.0086	-0.0063	0.481795	0.331-0.697	6.27915e-05	1.41472	0.982-2.046	0.0629421
cg04497870	chr1	41811613	HIVEP3	0.139196	0.0267563	1.96765e-07	0.0132023	0	0	0.466929	0.494403	distal_enhancer		0.152648	0.0332179	4.32025e-06	0.114346	0.0451487	0.0113202	0.5677	0.0026	0.5683	0.0672	0.5497	0.0026	0.551	0.0705	0.018	0.0173	1.96335	1.352-2.872	0.000199344	0.548978	0.379-0.792	0.00102099
cg18693051	chr19	1161801	SBNO2	0.169065	0.0322905	1.64312e-07	0.0132023	0	0	0.267179	0.60523	distal_enhancer	S_Shelf;N_Shore	0.182215	0.0411076	9.3092e-06	0.147879	0.0521786	0.00459546	0.6307	0.0029	0.6349	0.0674	0.6093	0.0031	0.6161	0.08	0.0214	0.0188	1.60968	1.115-2.336	0.00805482	0.531476	0.366-0.767	0.00053287
cg20864214	chr11	73343076	ARHGEF17	-0.0725354	0.0139367	1.94374e-07	0.0132023	0	0	0.219595	0.639348	promoter	Island	-0.0775079	0.0175164	9.64992e-06	-0.0639577	0.0230064	0.00543598	0.5051	0.0013	0.5074	0.0329	0.5134	0.0013	0.5143	0.0326	-0.0083	-0.0069	0.514455	0.354-0.743	0.000269601	1.71856	1.188-2.5	0.00265153
cg02462015	chr4	89283414	GPRIN3	0.153537	0.0297942	2.56035e-07	0.014725	0	0	0.359259	0.548918	distal_enhancer		0.167622	0.0379462	9.99168e-06	0.130895	0.0481112	0.00651499	0.4377	0.003	0.434	0.0647	0.419	0.0028	0.4195	0.0686	0.0187	0.0145	1.7762	1.227-2.588	0.00145408	0.514455	0.354-0.743	0.000269601
cg20519581	chr20	50343307	LINC01271	0.109692	0.0212605	2.4771e-07	0.014725	0	0	0.473887	0.491204	distal_enhancer	N_Shore	0.121677	0.0274798	9.51656e-06	0.09182	0.033556	0.006213	0.5573	0.002	0.5589	0.0512	0.5427	0.0022	0.547	0.0534	0.0146	0.0119	1.89849	1.309-2.773	0.000398829	0.4979	0.342-0.72	0.000132188
cg15607402	chr10	114636179	ABLIM1	0.0716886	0.0139739	2.89477e-07	0.0155384	0	0	0.179254	0.672015	distal_enhancer	S_Shelf	0.0675356	0.0170731	7.6322e-05	0.0801169	0.0243218	0.000987621	0.7171	0.0011	0.7161	0.0257	0.7099	0.0011	0.7098	0.0284	0.0072	0.0063	1.37021	0.952-1.98	0.0925429	0.566999	0.392-0.817	0.00189695
cg27492584	chr17	72603168	LINC00511	0.233455	0.0456956	3.23999e-07	0.0163045	0	0	0.659164	0.416855	promoter		0.260282	0.0563906	3.91766e-06	0.182149	0.0779844	0.0195063	0.1761	0.0023	0.1715	0.0628	0.1616	0.0026	0.1569	0.0717	0.0145	0.0146	1.28577	0.894-1.855	0.184338	0.436042	0.298-0.633	5.54828e-06
cg17725001	chr19	44804013		0.108539	0.0216042	5.06177e-07	0.0239738	0	0	0.437215	0.50847			0.0973586	0.0274342	0.000386976	0.126791	0.0350535	0.00029794	0.5754	0.0021	0.5753	0.0542	0.5608	0.0022	0.5632	0.0532	0.0146	0.0121	2.10125	1.444-3.084	4.52847e-05	0.644324	0.447-0.927	0.0167217
cg00050692	chr2	25302008	DNMT3A	0.0850382	0.0173523	9.55064e-07	0.0295911	0	0	0.215191	0.642729	GeneBody		0.0911543	0.021793	2.88019e-05	0.0744441	0.0286822	0.00944576	0.481	0.0017	0.4816	0.0481	0.4706	0.0017	0.4712	0.0398	0.0104	0.0104	1.60968	1.115-2.336	0.00805482	0.754447	0.524-1.084	0.11241
cg00284386	chr8	1838041	ARHGEF10	-0.206885	0.0420515	8.66248e-07	0.0295911	0	0	0.978623	0.322539	GeneBody	N_Shelf	-0.179358	0.0504247	0.000375196	-0.26975	0.0762013	0.000400173	0.9279	0.0012	0.9322	0.0283	0.9343	0.001	0.9357	0.0247	-0.0064	-0.0035	0.624157	0.432-0.898	0.0101467	1.89849	1.309-2.773	0.000398829
cg01301798	chr1	67723714	GADD45A	0.0868717	0.0177537	9.92296e-07	0.0295911	0	0	0.746257	0.387664	distal_enhancer		0.0767522	0.0212701	0.000308032	0.110116	0.0322362	0.000635722	0.7356	0.0014	0.7359	0.04	0.7276	0.0013	0.7272	0.0342	0.008	0.0087	2.33103	1.595-3.44	3.84656e-06	0.70845	0.492-1.018	0.0522698
cg01322839	chr9	98136334	TRIM14	0.113872	0.0232669	9.87161e-07	0.0295911	0	0	0.456796	0.499125	distal_enhancer		0.125137	0.0286206	1.22964e-05	0.0919202	0.0399535	0.0214098	0.8196	0.0014	0.8186	0.0379	0.8112	0.0014	0.8111	0.0386	0.0084	0.0075	1.71856	1.188-2.5	0.00265153	0.548978	0.379-0.792	0.00102099
cg01593826	chr15	75112684		-0.171666	0.0345492	6.73836e-07	0.0295911	0	0	0.306645	0.579746			-0.15994	0.0405222	7.91416e-05	-0.202881	0.0661146	0.00215043	0.1814	0.002	0.1787	0.0541	0.1937	0.002	0.1912	0.0477	-0.0123	-0.0125	0.70845	0.492-1.018	0.0522698	2.03089	1.397-2.976	9.65397e-05
cg17325206	chr15	90852879	RN7SL363P	0.0924803	0.0188606	9.42064e-07	0.0295911	0	0	0.0864391	0.768754	distal_enhancer		0.0884778	0.0232605	0.000142508	0.100163	0.0322255	0.00188244	0.4788	0.0019	0.4812	0.0509	0.4678	0.0018	0.469	0.046	0.011	0.0122	1.89849	1.309-2.773	0.000398829	0.665081	0.461-0.956	0.0267665
cg17760714	chr12	67647958	DYRK2	0.130274	0.0263925	7.97381e-07	0.0295911	0	0	0.956004	0.328196	prox_enhancer	N_Shore	0.147502	0.031734	3.3503e-06	0.0916213	0.0475324	0.0539102	0.0313	0.0003	0.0307	0.008	0.0294	0.0003	0.029	0.0072	0.0019	0.0017	1.71856	1.188-2.5	0.00265153	0.665081	0.461-0.956	0.0267665
cg21655515	chr16	68258201	PLA2G15	0.161503	0.0328964	9.13371e-07	0.0295911	0	0	0.317239	0.573271	GeneBody		0.174036	0.0397156	1.1756e-05	0.134111	0.0587138	0.0223627	0.1191	0.0013	0.117	0.0337	0.1116	0.0013	0.109	0.0352	0.0075	0.008	1.41472	0.982-2.046	0.0629421	0.566999	0.392-0.817	0.00189695
cg22082184	chr17	4606021	LINC01996	0.131278	0.0264985	7.26396e-07	0.0295911	0.00399213	0.00966938	1.00976	0.314959	distal_enhancer	N_Shore	0.113613	0.0315956	0.000323334	0.171027	0.0476051	0.000327358	0.2814	0.0019	0.2833	0.0499	0.2688	0.0021	0.2706	0.0541	0.0126	0.0127	1.7762	1.227-2.588	0.00145408	0.566999	0.392-0.817	0.00189695
cg22325408	chr19	1042148	ABCA7	-0.099652	0.0201263	7.37082e-07	0.0295911	0.00592718	0.0360006	1.03734	0.30844	exon1	S_Shore	-0.112638	0.0232074	1.21263e-06	-0.06846	0.0366452	0.0617364	0.7509	0.0014	0.7484	0.0369	0.7596	0.0013	0.7592	0.0361	-0.0087	-0.0108	0.548978	0.379-0.792	0.00102099	1.7762	1.227-2.588	0.00145408
cg10000558	chr6	116392362	DSE	0.104987	0.0217202	1.34098e-06	0.0372312	0	0	0.353318	0.552241	GeneBody		0.114493	0.0269733	2.18902e-05	0.0874531	0.0366316	0.0169696	0.6458	0.002	0.6478	0.0541	0.6331	0.002	0.6349	0.0564	0.0127	0.0129	1.83612	1.267-2.678	0.000773395	0.566999	0.392-0.817	0.00189695
cg11709399	chr7	130903767	MIR29A	0.089517	0.0184936	1.29556e-06	0.0372312	0	0	0.159192	0.689901	distal_enhancer		0.0946124	0.0224746	2.55649e-05	0.0788318	0.0325458	0.0154276	0.5755	0.0018	0.5758	0.0446	0.5646	0.0018	0.5668	0.0453	0.0109	0.009	1.83612	1.267-2.678	0.000773395	0.60456	0.418-0.87	0.00597815
cg02750385	chr13	41311418	NAA16	0.106767	0.0223932	1.86206e-06	0.0440958	0	0	0.897417	0.343475	exon1	Island	0.12011	0.0264545	5.61846e-06	0.0730405	0.0420594	0.0824569	0.0505	0.0004	0.0499	0.0099	0.0482	0.0004	0.0477	0.0114	0.0023	0.0022	1.55823	1.08-2.259	0.013428	0.585514	0.405-0.843	0.00341867
cg06464468	chr11	65646942	MIR4489	-0.0759305	0.0158729	1.72143e-06	0.0440958	0	0	0.115165	0.734339	distal_enhancer	Island	-0.0799753	0.0198497	5.60034e-05	-0.0687569	0.0264348	0.00929514	0.6028	0.0014	0.6027	0.0344	0.6113	0.0015	0.6096	0.0364	-0.0085	-0.0069	0.548978	0.379-0.792	0.00102099	1.83612	1.267-2.678	0.000773395
cg13314489	chrX	131226838		-0.141409	0.0295798	1.74793e-06	0.0440958	0	0	0.435208	0.509445			-0.153945	0.0351579	1.19407e-05	-0.111034	0.0547264	0.0424699	0.9336	0.0007	0.9337	0.0197	0.9384	0.0007	0.9386	0.0174	-0.0048	-0.0049	0.665081	0.461-0.956	0.0267665	2.10125	1.444-3.084	4.52847e-05
cg15294391	chr10	93309333	RPL17P34	0.103946	0.0217941	1.84714e-06	0.0440958	0	0	0.308466	0.578623	distal_enhancer		0.0956329	0.026439	0.000297901	0.121571	0.0384965	0.00158876	0.5781	0.0021	0.577	0.0543	0.5643	0.0022	0.5647	0.0533	0.0138	0.0123	1.83612	1.267-2.678	0.000773395	0.566999	0.392-0.817	0.00189695
cg19193420	chr13	112592994	TUBGCP3;LOC124903251	0.134229	0.0281084	1.7935e-06	0.0440958	0	0	0.00079361	0.977526	GeneBody;GeneBody		0.134748	0.0336039	6.07501e-05	0.13302	0.0512903	0.00950115	0.7364	0.0021	0.7376	0.0529	0.7225	0.0022	0.7247	0.057	0.0139	0.0129	1.66309	1.151-2.417	0.00469103	0.514455	0.354-0.743	0.000269601
cg10335493	chr3	46204869	CCR1	-0.164865	0.0347713	2.12226e-06	0.0488219	0	0	0.698599	0.403255	GeneBody		-0.145147	0.0420192	0.00055174	-0.2077	0.0619309	0.000797295	0.9586	0.0005	0.9599	0.0143	0.961	0.0005	0.9626	0.0146	-0.0024	-0.0027	0.585514	0.405-0.843	0.00341867	1.60968	1.115-2.336	0.00805482

### Sheet: B) females
cgID	CHR	MAPINFO	Gene	effectsize	t	SE	P.Value	adj_p_BH	RegulRegion	Relation_to_CpG_Island	avg_OCD	SE_OCD	median_OCD	IQR_OCD	avg_CTRL	SE_CTRL	median_CTRL	IQR_CTRL	avg_diff_OCD_Ctrl	median_diff_OCD_Ctrl	top20_OR	top20_OR_CI	top20_OR_pvalue	bottom20_OR	bottom20_OR_CI	bottom20_OR_pvalue
cg01188427	chr1	109934023	CSF1	0.553647	5.53989	0.0999382	3.02667e-08	0.0243833	distal_enhancer		0.1032	0.003	0.0983	0.0683	0.0836	0.0029	0.0711	0.0667	0.0196	0.0272	1.89184	1.217-2.971	0.00337281	0.456389	0.291-0.709	0.000245214
