## Supplementary Table 2 for "Methylome-Wide Association Study of Obsessive-Compulsive Disorder"

### Sheet: A) cross-sex meta
chr	start	end	p	sidak_adj_p	nprobe	GeneString	RegulRegion	RelationCpGIsland	avg_OCD	se_OCD	median_OCD	IQR_OCD	avg_CTRL	se_CTRL	median_CTRL	IQR_CTRL	avg_diff_OCD_Ctrl	median_diff_OCD_Ctrl	top20_OR	top20_OR_CI	top20_OR_pvalue	bottom20_OR	bottom20_OR_CI	bottom20_OR_pvalue
chr11	73342604	73343357	2.93393e-18	0	8	ARHGEF17	promoter;prox_enhancer;GeneBody	Island;S_Shore	0.5496	0.0018	0.5536	0.0449	0.5593	0.0017	0.5644	0.0435	-0.0097	-0.0108	0.70845	0.492-1.018	0.0522698	1.50864	1.046-2.185	0.0217419
chr16	57797833	57798398	1.12688e-13	1.60587e-10	10	KIFC3	TSS200;TSS1500;promoter	N_Shelf	0.6717	0.0017	0.6755	0.0363	0.6801	0.0015	0.6809	0.0317	-0.0084	-0.0054	0.778491	0.541-1.118	0.158286	1.83612	1.267-2.678	0.000773395
chr6	33320403	33320823	3.71939e-13	7.12999e-10	9	DAXX	distal_enhancer	S_Shelf;N_Shore;N_Shelf	0.7842	0.0016	0.7864	0.0463	0.7759	0.0017	0.775	0.0451	0.0083	0.0114	1.66309	1.151-2.417	0.00469103	0.665081	0.461-0.956	0.0267665
chr19	1395366	1395648	5.62785e-12	1.60685e-08	4	NDUFS7	GeneBody	S_Shelf;N_Shelf;S_Shore	0.6866	0.001	0.6861	0.0248	0.6932	0.0009	0.6937	0.0243	-0.0066	-0.0076	0.548978	0.379-0.792	0.00102099	1.83612	1.267-2.678	0.000773395
chr6	29631235	29631614	5.19498e-11	1.10364e-07	10	GABBR1	prox_enhancer;TSS200;TSS1500;exon1	S_Shelf;N_Shore	0.6913	0.0019	0.692	0.0494	0.6992	0.0019	0.7045	0.052	-0.0079	-0.0125	0.644324	0.447-0.927	0.0167217	1.46083	1.014-2.114	0.0416313
chr11	66334584	66334882	2.49428e-10	6.73925e-07	5	RIN1	GeneBody	Island;S_Shore	0.7612	0.001	0.7604	0.0276	0.7666	0.0012	0.7669	0.0283	-0.0054	-0.0065	0.754447	0.524-1.084	0.11241	1.37021	0.952-1.98	0.0925429
chr17	72603168	72603399	2.14837e-10	7.48823e-07	3	LINC00511	promoter;GeneBody		0.371	0.0016	0.3694	0.0437	0.3613	0.0018	0.3582	0.0457	0.0097	0.0112	1.13329	0.789-1.631	0.535774	0.481795	0.331-0.697	6.27915e-05
chr19	11673832	11674248	3.87736e-09	7.50455e-06	6	ZNF833P;HNRNPA1P10	TSS200;TSS1500;distal_enhancer;GeneBody;exon1	N_Shore;Island	0.0736	0.0016	0.0627	0.0295	0.0799	0.0019	0.0685	0.0375	-0.0063	-0.0058	0.70845	0.492-1.018	0.0522698	1.1695	0.814-1.684	0.425914
chr6	33277861	33278232	3.98508e-09	8.64857e-06	15	B3GALT4	exon1;prox_enhancer	S_Shore	0.3698	0.0018	0.3695	0.0476	0.364	0.0018	0.3667	0.0454	0.0058	0.0028	1.24568	0.867-1.796	0.250003	0.70845	0.492-1.018	0.0522698
chr16	3012295	3012653	4.11423e-09	9.2531e-06	7	CLDN9	prox_enhancer;TSS1500	N_Shore	0.5791	0.0025	0.5842	0.0611	0.5891	0.0023	0.5917	0.0622	-0.01	-0.0075	0.686449	0.476-0.987	0.0341936	1.50864	1.046-2.185	0.0217419
chr8	143024153	143024307	5.2374e-09	2.73825e-05	5	LY6E	distal_enhancer	N_Shore;Island	0.1648	0.0015	0.1651	0.0403	0.1579	0.0016	0.1558	0.0396	0.0069	0.0093	1.50864	1.046-2.185	0.0217419	0.731108	0.508-1.05	0.0777097
chr6	170288238	170288501	1.22876e-08	3.76173e-05	4	FAM120B;DLL1	distal_enhancer;GeneBody	Island;N_Shore;S_Shore	0.7791	0.0021	0.7841	0.0469	0.7886	0.002	0.7923	0.0519	-0.0095	-0.0082	0.60456	0.418-0.87	0.00597815	1.24568	0.867-1.796	0.250003
chr13	114015296	114015519	7.0871e-08	0.000255854	4	C13orf46;RASA3	distal_enhancer;GeneBody	Island;N_Shelf;S_Shelf;N_Shore;S_Shore	0.7388	0.0012	0.7387	0.0299	0.7454	0.0012	0.7439	0.029	-0.0066	-0.0052	0.644324	0.447-0.927	0.0167217	1.46083	1.014-2.114	0.0416313
chr11	6630483	6630758	8.84588e-08	0.000258962	3	DCHS1	GeneBody	Island	0.7006	0.001	0.7002	0.0232	0.7057	0.001	0.705	0.026	-0.0051	-0.0048	0.514455	0.354-0.743	0.000269601	1.50864	1.046-2.185	0.0217419
chr16	88881388	88881536	6.1503e-08	0.000334538	6	CBFA2T3	GeneBody	S_Shore;Island;N_Shelf;S_Shelf	0.6637	0.001	0.663	0.0263	0.6685	0.0009	0.6683	0.0229	-0.0048	-0.0053	0.778491	0.541-1.118	0.158286	1.96335	1.352-2.872	0.000199344
chr4	40516007	40516127	1.6794e-07	0.00112619	5	RBM47	promoter		0.7408	0.0011	0.7419	0.0289	0.7353	0.001	0.7361	0.0248	0.0055	0.0058	2.03089	1.397-2.976	9.65397e-05	0.828807	0.577-1.19	0.290109
chr8	142454076	142454220	7.14261e-07	0.00398576	4	BAI1;ADGRB1	distal_enhancer;GeneBody	S_Shore;Island;N_Shore	0.8	0.0009	0.8012	0.0215	0.8047	0.0008	0.8046	0.0221	-0.0047	-0.0034	0.566999	0.392-0.817	0.00189695	1.55823	1.08-2.259	0.013428

### Sheet: B) females
chr	start	end	p	sidak_adj_p	nprobe	GeneString	RegulRegion	RelationCpGIsland	avg_OCD	se_OCD	median_OCD	IQR_OCD	avg_CTRL	se_CTRL	median_CTRL	IQR_CTRL	avg_diff_OCD_Ctrl	median_diff_OCD_Ctrl	top20_OR	top20_OR_CI	top20_OR_pvalue	bottom20_OR	bottom20_OR_CI	bottom20_OR_pvalue
chr11	73342604	73343141	1.4032e-15	2.16527e-12	7	ARHGEF17	promoter;GeneBody;prox_enhancer	Island	0.5616	0.0024	0.5687	0.0498	0.5735	0.0023	0.5785	0.0436	-0.0119	-0.0098	0.714652	0.463-1.099	0.117745	1.72485	1.113-2.697	0.01208
chr1	44807307	44807606	1.16256e-12	3.13224e-09	5	DYNLT4;BTBD19	promoter;TSS1500	S_Shore	0.2671	0.0012	0.2673	0.0289	0.2599	0.0013	0.2607	0.0275	0.0072	0.0066	1.98246	1.273-3.122	0.00167217	0.477925	0.305-0.741	0.000549435
chr17	59838304	59838413	3.38445e-10	2.50144e-06	4	MIR21;VMP1	distal_enhancer;GeneBody		0.5305	0.0043	0.5403	0.0916	0.5071	0.0045	0.5092	0.1028	0.0234	0.0311	1.64788	1.065-2.571	0.0214788	0.523548	0.336-0.81	0.00242112
chr17	81821611	81822172	4.5268e-09	6.50063e-06	14	MCRIP1	distal_enhancer	N_Shelf	0.4843	0.002	0.4871	0.0428	0.476	0.0022	0.4805	0.0484	0.0083	0.0066	1.57485	1.019-2.452	0.0366685	0.599006	0.386-0.923	0.0163059
chr6	33320403	33320596	2.98782e-09	1.24716e-05	7	DAXX	distal_enhancer	S_Shelf;N_Shore;N_Shelf	0.7486	0.0021	0.7493	0.0484	0.7397	0.0022	0.7368	0.0479	0.0089	0.0125	1.37685	0.893-2.134	0.14403	0.746622	0.484-1.148	0.175295
chr19	1395366	1395648	4.63924e-09	1.32533e-05	4	NDUFS7	GeneBody	S_Shelf;N_Shelf;S_Shore	0.695	0.0011	0.6951	0.0241	0.7014	0.001	0.7018	0.0237	-0.0064	-0.0067	0.572868	0.369-0.884	0.00900053	1.89184	1.217-2.971	0.00337281
chr11	66334584	66334882	2.81908e-08	7.62084e-05	5	RIN1	GeneBody	Island;S_Shore	0.7723	0.0011	0.7712	0.0283	0.7778	0.0013	0.7773	0.0289	-0.0055	-0.0061	0.746622	0.484-1.148	0.175295	1.43956	0.933-2.234	0.0948782
chr11	92883153	92883450	2.8392e-08	7.70108e-05	5	EEF1A1P49	distal_enhancer	Island	0.9124	0.0026	0.9289	0.0489	0.9228	0.002	0.9343	0.0345	-0.0104	-0.0054	0.969505	0.631-1.492	0.917027	1.64788	1.065-2.571	0.0214788
chr17	72603168	72603399	2.22827e-08	7.77082e-05	3	LINC00511	promoter;GeneBody		0.3753	0.0019	0.3738	0.0409	0.3646	0.002	0.3618	0.0484	0.0107	0.012	1.26026	0.819-1.948	0.296958	0.415687	0.264-0.648	4.27479e-05
chr6	170288238	170288501	3.68173e-08	0.000112771	4	FAM120B;DLL1	distal_enhancer;GeneBody	Island;N_Shore;S_Shore	0.7804	0.0023	0.7846	0.0483	0.7904	0.0023	0.7937	0.0524	-0.01	-0.0091	0.547716	0.352-0.846	0.00476701	1.20603	0.784-1.862	0.404159
chr6	33277924	33278214	5.19661e-08	0.000144351	12	B3GALT4	exon1;prox_enhancer	S_Shore	0.3255	0.0021	0.3249	0.0491	0.318	0.0021	0.3203	0.0466	0.0075	0.0046	1.98246	1.273-3.122	0.00167217	0.714652	0.463-1.099	0.117745
chr5	179138720	179138937	4.36647e-08	0.000162093	3	ADAMTS2	GeneBody	S_Shore;Island	0.7001	0.0011	0.7005	0.0246	0.706	0.0011	0.7053	0.0231	-0.0059	-0.0048	0.572868	0.369-0.884	0.00900053	1.89184	1.217-2.971	0.00337281
chr1	230332865	230333028	1.00859e-07	0.000498364	4	PGBD5	distal_enhancer	Island	0.773	0.0051	0.779	0.1167	0.7908	0.0055	0.8098	0.1335	-0.0178	-0.0308	0.500298	0.321-0.775	0.00117848	1.01264	0.659-1.559	1
chr1	24931014	24931139	1.67215e-07	0.00107711	9	RUNX3	prox_enhancer	Island	0.5831	0.0009	0.5831	0.0207	0.5882	0.001	0.5872	0.0214	-0.0051	-0.0041	0.572868	0.369-0.884	0.00900053	1.72485	1.113-2.697	0.01208

### Sheet: C) males
chr	start	end	p	fdr	sidak_adj_p	nprobe	GeneString	RegulRegion	RelationCpGIsland	avg_OCD	se_OCD	median_OCD	IQR_OCD	avg_CTRL	se_CTRL	median_CTRL	IQR_CTRL	avg_diff_OCD_Ctrl	median_diff_OCD_Ctrl	top20_OR	top20_OR_CI	top20_OR_pvalue	bottom20_OR	bottom20_OR_CI	bottom20_OR_pvalue
chr6	151325405	151325683	8.90367e-10	5.95704e-09	2.5795e-06	7	AKAP12	promoter;exon1	Island;N_Shore	0.0473	0.0041	0.0317	0.0195	0.0323	0.0016	0.0289	0.0108	0.015	0.0028	3.29413	1.544-7.458	0.000862497	0.527472	0.255-1.068	0.0687764
chr13	30932550	30932827	1.32379e-09	5.95704e-09	3.849e-06	6	TEX26;TEX26-AS1	promoter		0.5332	0.0054	0.5351	0.0833	0.5557	0.0056	0.5559	0.0848	-0.0225	-0.0208	0.470545	0.225-0.958	0.0312424	1.77887	0.875-3.711	0.0994606
chr2	21043855	21044341	3.06044e-09	8.01512e-09	5.07176e-06	9	APOB	promoter;TSS1500	Island;S_Shore	0.3883	0.0054	0.3867	0.0857	0.4074	0.0054	0.4072	0.0659	-0.0191	-0.0205	0.8209	0.406-1.652	0.620847	1.77887	0.875-3.711	0.0994606
chr16	57798088	57798398	3.56227e-09	8.01512e-09	9.25496e-06	7	KIFC3	TSS200;TSS1500;promoter	N_Shelf	0.6502	0.0031	0.6524	0.0435	0.6631	0.0028	0.6635	0.037	-0.0129	-0.0111	0.527472	0.255-1.068	0.0687764	2.5442	1.223-5.528	0.00802707
chr15	26629055	26629369	1.61825e-08	2.91285e-08	4.15067e-05	6	GABRB3	promoter;exon1	Island	0.7198	0.0073	0.718	0.1196	0.6878	0.0083	0.6892	0.1322	0.032	0.0288	2.25089	1.092-4.813	0.0206437	0.328695	0.151-0.685	0.00153754
chr19	2095365	2095645	2.55917e-08	3.83876e-08	7.361e-05	4	MOB3A	prox_enhancer	Island;N_Shore	0.4735	0.0033	0.4711	0.0448	0.4557	0.0038	0.4535	0.0511	0.0178	0.0176	1.99823	0.977-4.216	0.0476953	0.371661	0.174-0.767	0.00469197
chr12	130337711	130337817	1.11601e-06	1.43487e-06	0.00844372	4	PIWIL1;LOC101927786	TSS200;TSS1500;promoter	Island	0.6927	0.0119	0.7122	0.1662	0.6378	0.0142	0.6683	0.2282	0.0549	0.0439	1.99823	0.977-4.216	0.0476953	0.418787	0.198-0.857	0.0127842
