## Supplementary Table 3 for "Methylome-Wide Association Study of Obsessive-Compulsive Disorder"

### Sheet: Sheet1
DMR	Estimate	SE	t_value	p_value	BH_correction
females
ARHGEF17	0.0414742	0.0372528	1.11332	0.265918	0.641568
DYNLT4;BTBD19	-0.0530182	0.0254754	-2.08116	0.0377478	0.487541
MIR21;VMP1	-0.0690543	0.0689352	-1.00173	0.316788	0.641568
MCRIP1	-0.0293062	0.0315728	-0.92821	0.353588	0.641568
DAXX	0.00986198	0.0470612	0.209556	0.834069	0.893646
NDUFS7	0.0178675	0.0205534	0.869321	0.384941	0.641568
RIN1	0.0215134	0.0288595	0.745453	0.456224	0.651689
EEF1A1P49	0.181556	0.10296	1.76336	0.0782345	0.487541
LINC00511	0.0575233	0.0378196	1.52099	0.128671	0.487541
FAM120B;DLL1	0.0393539	0.0554263	0.710021	0.477905	0.651689
B3GALT4	-0.00307381	0.0387908	-0.0792406	0.936862	0.936862
ADAMTS2	0.029607	0.0213958	1.38377	0.166827	0.50048
PGBD5	0.18685	0.123279	1.51567	0.130011	0.487541
RUNX3	0.00785226	0.0163616	0.479919	0.63142	0.789276
cg01188427	-0.0457572	0.15264	-0.299772	0.764431	0.882036
males
AKAP12	0.36148	0.113125	3.19541	0.00145295	0.00508533
TEX26;TEX26-AS1	-0.168021	0.0547059	-3.07135	0.0022055	0.00514618
APOB	-0.137109	0.0591458	-2.31815	0.0207012	0.0241514
KIFC3	-0.0422057	0.0351653	-1.20021	0.230425	0.230425
GABRB3	0.271772	0.100554	2.70275	0.0070275	0.0122981
MOB3A	0.0918795	0.0359443	2.55617	0.0107732	0.0150824
PIWIL1;LOC101927786	0.547676	0.162823	3.36363	0.00080708	0.00508533
