## Supplementary Table 4 for "Methylome-Wide Association Study of Obsessive-Compulsive Disorder"

### Sheet: A) no comorbidities
DMR	Estimate	SE	t_value	p_value	p_FDR
cross-sex meta
ARHGEF17	-0.076528	0.0202943	-3.77091	0.000179068	0.000282168
KIFC3	-0.0643763	0.020077	-3.20646	0.00141659	0.00168889
DAXX	0.102547	0.0274625	3.73408	0.000206693	0.000301983
NDUFS7	-0.0713319	0.0128862	-5.53551	4.67715e-08	6.0994e-07
GABBR1	-0.0504548	0.024495	-2.05981	0.039856	0.039856
RIN1	-0.0602858	0.0187981	-3.20702	0.00141389	0.00168889
LINC00511	0.0845018	0.0234651	3.60117	0.000343512	0.000470069
ZNF833P;HNRNPA1P10	-0.166172	0.0594102	-2.79703	0.00532592	0.00576974
B3GALT4	0.0436656	0.0210364	2.07571	0.0383541	0.0391061
CLDN9	-0.0630047	0.0289981	-2.17271	0.0301998	0.0314078
LY6E	0.100438	0.0328662	3.05598	0.00234485	0.0026507
FAM120B;DLL1	-0.100268	0.0330182	-3.03675	0.00249717	0.00276283
C13orf46;RASA3	-0.0783198	0.0183126	-4.27683	2.21167e-05	4.42334e-05
DCHS1	-0.0511021	0.0140779	-3.62994	0.000308143	0.000433066
CBFA2T3	-0.0476972	0.0122758	-3.88547	0.000113725	0.000190764
RBM47	0.0461858	0.0142338	3.24479	0.00124198	0.0015752
BAI1;ADGRB1	-0.0748568	0.0154777	-4.83642	1.6897e-06	6.75881e-06
cg00050692	0.0872257	0.0195609	4.45919	9.85375e-06	2.43998e-05
cg00284386	-0.147687	0.0460961	-3.2039	0.00142906	0.00168889
cg01188427	0.468961	0.0920154	5.09655	4.66678e-07	2.42672e-06
cg01301798	0.0860147	0.0194929	4.41261	1.2147e-05	2.74628e-05
cg01322839	0.0851019	0.0253818	3.35287	0.000851087	0.00110641
cg01593826	-0.154401	0.0380373	-4.05922	5.58856e-05	9.68684e-05
cg02456934	0.153466	0.026603	5.76875	1.2909e-08	6.0994e-07
cg02462015	0.176752	0.035842	4.93141	1.06326e-06	4.60744e-06
cg02750385	0.0968619	0.0277	3.49682	0.000506311	0.000675081
cg02776498	-0.0898821	0.0166711	-5.39148	1.0127e-07	8.7767e-07
cg03565274	0.179953	0.0328999	5.46972	6.67038e-08	6.93719e-07
cg03863908	-0.167281	0.0351794	-4.75508	2.49695e-06	8.11507e-06
cg04497870	0.166013	0.0299936	5.53493	4.69185e-08	6.0994e-07
cg06464468	-0.0811657	0.0188422	-4.30765	1.93312e-05	4.02089e-05
cg09816471	0.12371	0.0331561	3.73114	0.000209065	0.000301983
cg10000558	0.130746	0.0249294	5.24465	2.18659e-07	1.42012e-06
cg10335493	-0.0953189	0.0397212	-2.3997	0.0167181	0.0177417
cg11415512	-0.151955	0.0284081	-5.34901	1.26762e-07	9.4166e-07
cg11709399	0.0930504	0.0209273	4.44637	1.04398e-05	2.46759e-05
cg13314489	-0.152182	0.0349449	-4.35491	1.57006e-05	3.40179e-05
cg15294391	0.121135	0.024454	4.95358	9.53271e-07	4.50637e-06
cg15607402	0.0506283	0.0158447	3.19528	0.00147168	0.0017006
cg17325206	0.110781	0.0199834	5.54366	4.47487e-08	6.0994e-07
cg17428739	0.0986789	0.0263292	3.74789	0.000195897	0.000299607
cg17725001	0.119946	0.025104	4.77796	2.23848e-06	7.92408e-06
cg17760714	0.140852	0.0311551	4.52099	7.44362e-06	2.0372e-05
cg18693051	0.194664	0.0372774	5.22204	2.45789e-07	1.42012e-06
cg19193420	0.138312	0.0308394	4.48491	8.77163e-06	2.28062e-05
cg19627034	0.319701	0.0669729	4.77359	2.28579e-06	7.92408e-06
cg20519581	0.107136	0.0253931	4.2191	2.83956e-05	5.46879e-05
cg20864214	-0.0601435	0.0156095	-3.853	0.000129489	0.00021042
cg21655515	0.155647	0.0380785	4.08753	4.96517e-05	8.90306e-05
cg22082184	0.137308	0.0301168	4.55918	6.24872e-06	1.80519e-05
cg22325408	-0.100978	0.0214943	-4.69788	3.27495e-06	1.00175e-05
cg27492584	0.218487	0.0527155	4.14465	3.90292e-05	7.24828e-05
females
ARHGEF17	-0.102346	0.0292334	-3.50101	0.000514141	0.000964015
DYNLT4;BTBD19	0.0781798	0.0188454	4.14849	4.06708e-05	0.000122012
MIR21;VMP1	0.212641	0.0522074	4.073	5.5675e-05	0.000139188
MCRIP1	0.0738282	0.0240772	3.06632	0.00230992	0.00288739
DAXX	0.112063	0.0335021	3.34495	0.000898377	0.00149729
NDUFS7	-0.0733616	0.014925	-4.91535	1.28174e-06	9.61308e-06
RIN1	-0.0682365	0.0222221	-3.07066	0.00227733	0.00288739
EEF1A1P49	-0.230847	0.0773198	-2.98562	0.00299885	0.00346021
LINC00511	0.1057	0.0275342	3.83888	0.000143011	0.000306452
FAM120B;DLL1	-0.103309	0.0405615	-2.54697	0.0112291	0.0112291
B3GALT4	0.0827154	0.0283999	2.91253	0.00378017	0.00405019
ADAMTS2	-0.0664557	0.0155921	-4.26214	2.51219e-05	9.42071e-05
PGBD5	-0.304853	0.0950282	-3.20802	0.00144091	0.00216137
RUNX3	-0.0482854	0.0112443	-4.29422	2.18857e-05	9.42071e-05
cg01188427	0.559595	0.113405	4.93449	1.16858e-06	9.61308e-06
males
AKAP12	0.362127	0.106652	3.39542	0.00086073	0.00301255
TEX26;TEX26-AS1	-0.16057	0.058348	-2.75193	0.00659583	0.0115427
APOB	-0.137595	0.0615666	-2.2349	0.0267828	0.0267828
KIFC3	-0.075626	0.0326958	-2.31302	0.0219715	0.0256334
GABRB3	0.278775	0.106636	2.61427	0.00977987	0.0136918
MOB3A	0.135606	0.0381432	3.55518	0.000494528	0.00301255
PIWIL1;LOC101927786	0.475099	0.165847	2.86468	0.00472431	0.0110234

### Sheet: B) unmedicated
DMR	Estimate	SE	t_value	p_value	p_FDR
cross-sex meta
ARHGEF17	-0.0816902	0.0190882	-4.27961	2.16749e-05	4.33498e-05
KIFC3	-0.0766983	0.0196325	-3.9067	0.000103819	0.000158783
DAXX	0.102309	0.0266381	3.84071	0.000135249	0.000195359
NDUFS7	-0.0689717	0.0127188	-5.42279	8.40804e-08	1.09305e-06
GABBR1	-0.0788742	0.0243571	-3.23825	0.00126665	0.0014014
RIN1	-0.0486365	0.0183093	-2.65638	0.00810113	0.00842518
LINC00511	0.0800296	0.0225775	3.54467	0.000422612	0.000523234
ZNF833P;HNRNPA1P10	-0.228397	0.0580305	-3.93581	9.22741e-05	0.000145402
B3GALT4	0.0526264	0.0208313	2.52631	0.0117738	0.0120046
CLDN9	-0.0645164	0.0266719	-2.41889	0.0158539	0.0158539
LY6E	0.0863572	0.0319291	2.70465	0.00702476	0.00745485
FAM120B;DLL1	-0.111784	0.0325946	-3.42952	0.000644631	0.000744907
C13orf46;RASA3	-0.056298	0.0179658	-3.13362	0.00180788	0.00195854
DCHS1	-0.0504428	0.014153	-3.56412	0.000393063	0.00049852
CBFA2T3	-0.0465074	0.0125586	-3.70323	0.000231789	0.000315299
RBM47	0.0598158	0.014528	4.11728	4.35129e-05	7.29894e-05
BAI1;ADGRB1	-0.0568613	0.0156835	-3.62554	0.000311965	0.000405554
cg00050692	0.0862199	0.0195658	4.40666	1.2363e-05	3.03616e-05
cg00284386	-0.201284	0.0457662	-4.3981	1.28453e-05	3.03616e-05
cg01188427	0.519558	0.0889652	5.84001	8.41407e-09	2.64375e-07
cg01301798	0.0704056	0.0190386	3.69804	0.000236474	0.000315299
cg01322839	0.0946888	0.0246375	3.84327	0.000133877	0.000195359
cg01593826	-0.163497	0.0381728	-4.28307	2.13504e-05	4.33498e-05
cg02456934	0.151833	0.0262647	5.78089	1.17622e-08	2.64375e-07
cg02462015	0.187395	0.0348324	5.37989	1.05661e-07	1.09888e-06
cg02750385	0.0964745	0.0274133	3.51926	0.000464348	0.000561537
cg02776498	-0.0822742	0.0160648	-5.12138	4.05068e-07	1.91487e-06
cg03565274	0.166305	0.0320534	5.18839	2.87481e-07	1.661e-06
cg03863908	-0.169807	0.0341997	-4.96515	8.87761e-07	3.3275e-06
cg04497870	0.155819	0.0298959	5.21206	2.54455e-07	1.661e-06
cg06464468	-0.0810177	0.0191114	-4.23923	2.58331e-05	4.97526e-05
cg09816471	0.153073	0.0332147	4.60859	4.92099e-06	1.3468e-05
cg10000558	0.1361	0.0237328	5.73467	1.52524e-08	2.64375e-07
cg10335493	-0.135708	0.0391959	-3.46229	0.000572334	0.000676395
cg11415512	-0.146701	0.0280342	-5.23295	2.28381e-07	1.661e-06
cg11709399	0.105483	0.0209102	5.04458	5.97267e-07	2.58816e-06
cg13314489	-0.14214	0.0340969	-4.16872	3.49776e-05	6.49584e-05
cg15294391	0.118695	0.0246657	4.81217	1.87593e-06	6.09678e-06
cg15607402	0.0514876	0.0158387	3.25075	0.00121314	0.00137138
cg17325206	0.100905	0.0196724	5.12927	3.89116e-07	1.91487e-06
cg17428739	0.121347	0.0254656	4.76514	2.35146e-06	7.19271e-06
cg17725001	0.111643	0.0246801	4.52359	7.28323e-06	1.89364e-05
cg17760714	0.12783	0.0308908	4.13812	3.98395e-05	6.9055e-05
cg18693051	0.185055	0.0372845	4.96332	8.95866e-07	3.3275e-06
cg19193420	0.147017	0.0310724	4.73145	2.76146e-06	7.97756e-06
cg19627034	0.337324	0.0648967	5.19785	2.73804e-07	1.661e-06
cg20519581	0.122931	0.0252331	4.87183	1.40457e-06	4.86917e-06
cg20864214	-0.0661224	0.0152233	-4.3435	1.63721e-05	3.54728e-05
cg21655515	0.139632	0.0367422	3.80032	0.00015872	0.000223066
cg22082184	0.122586	0.0298396	4.10815	4.52211e-05	7.34843e-05
cg22325408	-0.0948455	0.0217598	-4.35875	1.53036e-05	3.45994e-05
cg27492584	0.209311	0.0504224	4.15116	3.76942e-05	6.75896e-05
females
ARHGEF17	-0.110139	0.0258398	-4.26239	2.47292e-05	9.27345e-05
DYNLT4;BTBD19	0.0891879	0.0181917	4.90267	1.32922e-06	6.64612e-06
MIR21;VMP1	0.206146	0.051708	3.98673	7.83393e-05	0.000195848
MCRIP1	0.083765	0.0238355	3.51429	0.000486285	0.000729428
DAXX	0.0937882	0.0324668	2.88874	0.00405758	0.00434741
NDUFS7	-0.0719187	0.0139682	-5.14874	3.95182e-07	2.96386e-06
RIN1	-0.0686386	0.0207968	-3.30044	0.00104335	0.00142275
EEF1A1P49	-0.221913	0.0736721	-3.01218	0.00274232	0.00342791
LINC00511	0.097121	0.0259728	3.73933	0.00020871	0.000391331
FAM120B;DLL1	-0.137498	0.0382377	-3.59587	0.000359675	0.000599458
B3GALT4	0.0791187	0.0270327	2.92678	0.00360118	0.00415521
ADAMTS2	-0.0629006	0.0149733	-4.20085	3.21667e-05	9.65e-05
PGBD5	-0.225673	0.0900532	-2.50599	0.0125684	0.0125684
RUNX3	-0.0434378	0.0110709	-3.92358	0.0001011	0.000216643
cg01188427	0.555808	0.107494	5.17058	3.54009e-07	2.96386e-06
males
AKAP12	0.325826	0.11026	2.95507	0.00358372	0.0079672
TEX26;TEX26-AS1	-0.164922	0.0573343	-2.87649	0.00455269	0.0079672
APOB	-0.159802	0.0600784	-2.65989	0.00858772	0.010019
KIFC3	-0.10018	0.0341156	-2.93647	0.00379416	0.0079672
GABRB3	0.136828	0.104723	1.30657	0.193177	0.193177
MOB3A	0.125658	0.0375256	3.3486	0.00100632	0.00704427
PIWIL1;LOC101927786	0.461392	0.172927	2.66814	0.00838831	0.010019
