## Supplementary Table 6 for "Methylome-Wide Association Study of Obsessive-Compulsive Disorder"

### Sheet: A) cross-sex meta
DMR	SNP	Estimate_DNAm	SE_DNAm	t_value_DNAm	p_value_DNAm	adj_p_DNAm	Estimate_CaseCtrl	SE_CaseCtrl	z_value_CaseCtrl	p_value_CaseCtrl	adj_p_CaseCtrl
ARHGEF17	rs1892856	0.302266	0.0168051	17.9865	1.32622e-57	8.47033e-54	-0.184804	0.191008	-0.967519	0.333284	0.640932
C13orf46;RASA3	rs4074317	0.0601356	0.0132607	4.53486	7.03502e-06	0.000637326	-0.20597	0.142125	-1.44921	0.147278	0.487621
C13orf46;RASA3	rs9525344	0.0495774	0.0147863	3.35294	0.000852813	0.04885	0.210205	0.155285	1.35367	0.175841	0.487621
C13orf46;RASA3	rs9796225	-0.0935756	0.0250686	-3.73278	0.000208442	0.01512	0.135673	0.263264	0.515351	0.606308	0.773419
cg01188427	rs10857806	-0.22514	0.0597824	-3.76599	0.000183272	0.0137709	0.05625	0.120456	0.466975	0.640518	0.773419
cg02456934	rs56298646	-0.0679295	0.017592	-3.86138	0.000125666	0.00992915	-0.0606751	0.121596	-0.49899	0.617787	0.773419
cg02462015	rs937719	0.0837294	0.0234714	3.5673	0.00039107	0.0253982	0.0559248	0.127983	0.436971	0.662132	0.773419
cg02776498	rs1892856	0.157236	0.0197638	7.95575	9.66864e-15	2.28711e-12	-0.184804	0.191008	-0.967519	0.333284	0.640932
cg03863908	rs592391	0.0940773	0.0267364	3.51871	0.000468195	0.0300028	-0.0453135	0.132886	-0.340995	0.733107	0.773419
cg03863908	rs11953198	-0.118061	0.0335604	-3.51787	0.000469512	0.030037	0.05121	0.166173	0.308173	0.75795	0.773419
cg09816471	rs8057398	-0.0966376	0.0222895	-4.33556	1.71914e-05	0.00150409	-0.162719	0.121437	-1.33995	0.180262	0.487621
cg10000558	rs62425173	-0.149838	0.0329199	-4.5516	6.52744e-06	0.000596988	-0.523301	0.276132	-1.89511	0.0580778	0.26399
cg10000558	rs77844768	0.1084	0.0295222	3.6718	0.000263466	0.0180366	0.242993	0.224635	1.08172	0.279375	0.640932
cg10000558	rs3798413	-0.056315	0.0162037	-3.47544	0.000548685	0.0334812	0.0423575	0.124376	0.340561	0.733434	0.773419
cg11415512	rs78454796	-0.122127	0.0230021	-5.30938	1.57762e-07	1.97568e-05	3.9804	0.322841	12.3293	6.30032e-35	3.15016e-33
cg11415512	rs6276	0.0726295	0.0215617	3.36844	0.000806796	0.0467028	-0.365785	0.139658	-2.61915	0.00881497	0.187688
cg11415512	rs10840456	0.0958301	0.0233202	4.10932	4.5529e-05	0.00389445	-0.339018	0.152484	-2.2233	0.0261959	0.218299
cg11415512	rs4460839	0.109328	0.0324248	3.37173	0.00079732	0.0464798	-0.127253	0.208963	-0.608974	0.542542	0.773419
cg11415512	rs11213674	0.192114	0.0534731	3.59272	0.000355585	0.0235343	-0.153687	0.346298	-0.443799	0.657188	0.773419
cg15294391	rs60726848	-0.0569927	0.0159277	-3.57821	0.000375244	0.0246228	-0.18387	0.122593	-1.49985	0.133654	0.477335
cg15294391	rs2761288	0.0895041	0.0208525	4.29226	2.07892e-05	0.00180048	-0.209336	0.161551	-1.29579	0.195048	0.487621
cg15294391	rs732867	-0.125631	0.0351226	-3.57694	0.000377131	0.0247043	-0.268459	0.272491	-0.985202	0.324525	0.640932
cg17428739	rs79990080	-0.181245	0.0377372	-4.80283	2.00228e-06	0.000215715	0.208184	0.274528	0.758334	0.448251	0.76853
cg17725001	rs1871045	-0.0618413	0.015679	-3.94421	8.99839e-05	0.00735239	0.167363	0.124764	1.34143	0.17978	0.487621
cg17725001	rs139957871	-0.153458	0.0329122	-4.66263	3.88793e-06	0.000391048	0.103563	0.259935	0.398419	0.690322	0.773419
cg18693051	rs3826960	-0.122785	0.0235448	-5.21496	2.57337e-07	3.20175e-05	-0.253013	0.124948	-2.02494	0.0428736	0.26399
cg18693051	rs10853952	0.0991434	0.0260079	3.81205	0.000152751	0.0116605	0.265	0.136446	1.94215	0.0521186	0.26399
cg18693051	rs8110433	0.0881999	0.0248033	3.55598	0.000408204	0.0263347	0.085133	0.128571	0.662149	0.507876	0.76853
cg19193420	rs9550144	-0.127309	0.0235504	-5.4058	9.48703e-08	1.20782e-05	-0.155363	0.144621	-1.07428	0.282698	0.640932
cg19193420	rs7998906	0.152095	0.0406314	3.7433	0.000200076	0.0148013	0.155859	0.2428	0.641924	0.520922	0.76853
cg19627034	rs60440932	-0.183981	0.0538625	-3.41576	0.000681085	0.040781	-0.144428	0.159313	-0.906569	0.364635	0.67525
cg19627034	rs10857806	-0.161601	0.0409604	-3.9453	8.97342e-05	0.00734766	0.05625	0.120456	0.466975	0.640518	0.773419
cg19627034	rs453577	-0.157575	0.0434079	-3.6301	0.000308663	0.0207879	-0.0487119	0.127486	-0.382095	0.702391	0.773419
cg20864214	rs1892856	0.197453	0.0146744	13.4556	4.96778e-36	3.39947e-33	-0.184804	0.191008	-0.967519	0.333284	0.640932
cg22082184	rs11650810	0.10707	0.0298282	3.58954	0.000359643	0.0237619	-0.121484	0.186732	-0.65058	0.515318	0.76853
cg27492584	rs975049	0.126554	0.0347344	3.64347	0.000293719	0.0198863	0.304373	0.125426	2.42672	0.0152359	0.187688
CLDN9	rs2526270	-0.169022	0.0180855	-9.34568	2.05721e-19	7.16676e-17	0.319475	0.130766	2.4431	0.0145617	0.187688
CLDN9	rs879734	0.0696617	0.0195019	3.57204	0.000384271	0.0251291	-0.0841221	0.131576	-0.639342	0.5226	0.76853
CLDN9	rs72770877	0.174586	0.0456609	3.82354	0.000146181	0.011312	-0.0407744	0.306978	-0.132825	0.894332	0.894332
DCHS1	rs2555172	-0.0475149	0.012102	-3.92621	9.67963e-05	0.0078922	0.191742	0.120846	1.58667	0.112588	0.433032
FAM120B;DLL1	rs7765070	0.0788021	0.0214843	3.6679	0.000267382	0.0181996	0.230626	0.131632	1.75205	0.079765	0.332354
FAM120B;DLL1	rs2860300	0.0786576	0.0232858	3.37792	0.000780193	0.0457153	-0.0471004	0.143539	-0.328136	0.742808	0.773419
KIFC3	rs55986850	-0.0699363	0.0196765	-3.5543	0.000410526	0.0264399	0.245571	0.186383	1.31756	0.187651	0.487621
LINC00511	rs2654183	-0.0508567	0.0148199	-3.43165	0.000643256	0.0388193	-0.0929677	0.125385	-0.741456	0.458417	0.76853
LY6E	rs10283236	0.171013	0.0337129	5.07262	5.30784e-07	6.12656e-05	0.420264	0.211287	1.98907	0.0466932	0.26399
RBM47	rs430730	-0.0452857	0.00928564	-4.87696	1.39751e-06	0.00015659	0.0585725	0.120482	0.48615	0.626861	0.773419
RBM47	rs278987	-0.0426951	0.010624	-4.01873	6.63685e-05	0.00557533	-0.0534905	0.138406	-0.386476	0.699144	0.773419
ZNF833P;HNRNPA1P10	rs75151604	0.188993	0.0564605	3.34736	0.000870132	0.0497676	-0.477299	0.203098	-2.35009	0.0187688	0.187688
ZNF833P;HNRNPA1P10	rs6511741	-0.12422	0.0367229	-3.38262	0.000767132	0.0450878	0.241352	0.125406	1.92457	0.0542829	0.26399
ZNF833P;HNRNPA1P10	rs11085788	0.162663	0.0435137	3.7382	0.000203941	0.0150005	-0.0972688	0.148313	-0.655835	0.51193	0.76853

### Sheet: B) females
DMR	SNP	Estimate_DNAm	SE_DNAm	t_value_DNAm	p_value_DNAm	adj_p_DNAm	Estimate_CaseCtrl	SE_CaseCtrl	z_value_CaseCtrl	p_value_CaseCtrl	adj_p_CaseCtrl
ADAMTS2	rs112902313	0.0666452	0.0160345	4.15636	3.95555e-05	0.000375777	-0.53266	0.23645	-2.25274	0.0242758	0.267034
ADAMTS2	rs4700781	-0.0352347	0.0114032	-3.08989	0.00214047	0.0137566	-0.167174	0.161372	-1.03595	0.300224	0.569457
ARHGEF17	rs1892856	0.348432	0.0221621	15.722	8.07245e-44	2.24952e-41	-0.221524	0.227729	-0.972749	0.330678	0.569457
cg01188427	rs144878974	-0.589156	0.224416	-2.62529	0.00898464	0.047539	-0.460854	0.479503	-0.961109	0.336498	0.569457
cg01188427	rs390923	0.23244	0.0694555	3.34661	0.000893915	0.00664278	-0.0965723	0.142001	-0.680082	0.496453	0.598966
DYNLT4;BTBD19	rs10159318	-0.0650135	0.0141733	-4.58703	6.00692e-06	6.1617e-05	-0.204921	0.183089	-1.11924	0.263037	0.569457
DYNLT4;BTBD19	rs263985	0.0314977	0.0117214	2.6872	0.00750153	0.0404599	-0.0667317	0.147334	-0.452928	0.6506	0.681581
EEF1A1P49	rs57569860	-0.197347	0.0678194	-2.90989	0.00381498	0.0230276	-0.154847	0.206221	-0.750878	0.452726	0.598966
EEF1A1P49	rs3912662	0.168934	0.0547696	3.08445	0.002178	0.0138465	0.0171099	0.162673	0.10518	0.916233	0.916233
FAM120B;DLL1	rs9295395	0.0702869	0.0248825	2.82475	0.00496447	0.0281376	0.214694	0.153125	1.40209	0.160889	0.45754
FAM120B;DLL1	rs9356627	0.158208	0.0556501	2.8429	0.00469508	0.0268028	-0.245912	0.351761	-0.699087	0.484498	0.598966
FAM120B;DLL1	rs2344740	0.0694154	0.0227858	3.04643	0.00246693	0.0153907	0.084254	0.144247	0.584097	0.559155	0.615071
LINC00511	rs367181	-0.0521608	0.0168078	-3.10336	0.0020472	0.0133188	-0.200924	0.145113	-1.3846	0.166175	0.45754
MIR21;VMP1	rs8078987	0.349257	0.034663	10.0758	1.95951e-21	5.37097e-20	0.217252	0.172563	1.25897	0.20804	0.508543
MIR21;VMP1	rs1292047	0.176472	0.0312927	5.63939	3.19727e-08	3.51699e-07	-0.0932328	0.143982	-0.64753	0.517289	0.598966
NDUFS7	rs7260480	0.0438782	0.0138887	3.15928	0.00169936	0.0111425	-0.321678	0.174445	-1.844	0.0651827	0.286804
PGBD5	rs10779842	-0.419345	0.0962735	-4.35577	1.68611e-05	0.000163906	0.513059	0.258445	1.98517	0.0471253	0.268055
PGBD5	rs7414802	0.699037	0.0422669	16.5386	3.2406e-47	5.41828e-44	-0.291553	0.14793	-1.97088	0.0487373	0.268055
PGBD5	rs4846948	-0.173709	0.0521624	-3.33016	0.000947951	0.00698226	0.194186	0.140315	1.38394	0.166378	0.45754
PGBD5	rs11122478	-0.250947	0.0876093	-2.86439	0.00439449	0.0255617	0.190188	0.231232	0.8225	0.410792	0.598966
PGBD5	rs1565090	-0.227888	0.0540363	-4.21731	3.04785e-05	0.000291201	0.115393	0.146856	0.785752	0.432013	0.598966
RIN1	rs117335099	-0.111502	0.0421477	-2.64551	0.00847588	0.045422	2.19157	0.558802	3.92191	8.78511e-05	0.00193272

### Sheet: C) males
DMR	SNP	Estimate_DNAm	SE_DNAm	t_value_DNAm	p_value_DNAm	adj_p_DNAm	Estimate_CaseCtrl	SE_CaseCtrl	z_value_CaseCtrl	p_value_CaseCtrl	adj_p_CaseCtrl
AKAP12	rs7451577	-1.1833	0.120266	-9.83905	9.17443e-18	4.71566e-15	-0.522896	0.4051	-1.29078	0.196779	0.229576
TEX26;TEX26-AS1	rs10742	-0.188778	0.0566844	-3.33033	0.0011055	0.0328727	0.591372	0.348484	1.69699	0.0896993	0.181247
APOB	rs568938	0.180674	0.0549688	3.28685	0.00127289	0.0372346	0.123212	0.34676	0.355325	0.722346	0.722346
APOB	rs62122515	-0.177653	0.0403915	-4.39828	2.10816e-05	0.000835039	-0.448391	0.27546	-1.62779	0.10357	0.181247
GABRB3	rs74004627	-0.611369	0.116875	-5.23098	5.83402e-07	2.49891e-05	-1.54788	0.515474	-3.00283	0.00267479	0.0187236
PIWIL1;LOC101927786	rs1692761	0.501384	0.108532	4.61967	8.49627e-06	0.000359642	0.378627	0.261153	1.44983	0.147106	0.205949
PIWIL1;LOC101927786	rs78606548	1.26511	0.217011	5.82969	3.50088e-08	1.70218e-06	0.919674	0.517706	1.77644	0.0756606	0.181247
