## Supplementary Table 7 for "Methylome-Wide Association Study of Obsessive-Compulsive Disorder"

### Sheet: Sheet1
DMR	SNP	Estimate_DNAm	SE_DNAm	t_value_DNAm	p_value_DNAm	adj_p_DNAm	Estimate_CaseCtrl	SE_CaseCtrl	z_value_CaseCtrl	p_value_CaseCtrl
GABRB3	rs74004627	-0.611369	0.116875	-5.23098	5.83402e-07	2.49891e-05	-1.54788	0.515474	-3.00283	0.00267479
GABRB3	rs10468158	-0.59854	0.098231	-6.09319	9.7327e-09	5.07511e-07	-1.24426	0.46576	-2.67145	0.00755232
GABRB3	rs12438141	-0.604161	0.103715	-5.82517	3.57841e-08	1.71668e-06	-1.28835	0.478166	-2.69435	0.00705255
GABRB3	rs1426207	-0.59854	0.098231	-6.09319	9.7327e-09	5.07511e-07	-1.24426	0.46576	-2.67145	0.00755232
GABRB3	rs17117177	-0.582985	0.100634	-5.79311	4.17863e-08	1.92753e-06	-1.28511	0.467032	-2.75165	0.00592964
GABRB3	rs17117178	-0.582985	0.100634	-5.79311	4.17863e-08	1.92753e-06	-1.28511	0.467032	-2.75165	0.00592964
GABRB3	rs1897356	-0.582985	0.100634	-5.79311	4.17863e-08	1.92753e-06	-1.28511	0.467032	-2.75165	0.00592964
GABRB3	rs45487993	-0.59854	0.098231	-6.09319	9.7327e-09	5.07511e-07	-1.24426	0.46576	-2.67145	0.00755232
GABRB3	rs4906684	-0.59854	0.098231	-6.09319	9.7327e-09	5.07511e-07	-1.24426	0.46576	-2.67145	0.00755232
GABRB3	rs55672447	-0.61789	0.0987392	-6.2578	4.21653e-09	2.86247e-07	-1.13376	0.444545	-2.55039	0.0107601
GABRB3	rs55872205	-0.59854	0.098231	-6.09319	9.7327e-09	5.07511e-07	-1.24426	0.46576	-2.67145	0.00755232
GABRB3	rs56010171	-0.59854	0.098231	-6.09319	9.7327e-09	5.07511e-07	-1.24426	0.46576	-2.67145	0.00755232
GABRB3	rs56791695	-0.59854	0.098231	-6.09319	9.7327e-09	5.07511e-07	-1.24426	0.46576	-2.67145	0.00755232
GABRB3	rs56959294	-0.59854	0.098231	-6.09319	9.7327e-09	5.07511e-07	-1.24426	0.46576	-2.67145	0.00755232
GABRB3	rs60240867	-0.59854	0.098231	-6.09319	9.7327e-09	5.07511e-07	-1.24426	0.46576	-2.67145	0.00755232
GABRB3	rs60678636	-0.59854	0.098231	-6.09319	9.7327e-09	5.07511e-07	-1.24426	0.46576	-2.67145	0.00755232
GABRB3	rs6576584	-0.61789	0.0987392	-6.2578	4.21653e-09	2.86247e-07	-1.13376	0.444545	-2.55039	0.0107601
GABRB3	rs6576585	-0.61789	0.0987392	-6.2578	4.21653e-09	2.86247e-07	-1.13376	0.444545	-2.55039	0.0107601
GABRB3	rs74004605	-0.59854	0.098231	-6.09319	9.7327e-09	5.07511e-07	-1.24426	0.46576	-2.67145	0.00755232
GABRB3	rs74004610	-0.59854	0.098231	-6.09319	9.7327e-09	5.07511e-07	-1.24426	0.46576	-2.67145	0.00755232
GABRB3	rs74004614	-0.59854	0.098231	-6.09319	9.7327e-09	5.07511e-07	-1.24426	0.46576	-2.67145	0.00755232
GABRB3	rs74004616	-0.59854	0.098231	-6.09319	9.7327e-09	5.07511e-07	-1.24426	0.46576	-2.67145	0.00755232
GABRB3	rs78623360	-0.59854	0.098231	-6.09319	9.7327e-09	5.07511e-07	-1.24426	0.46576	-2.67145	0.00755232
GABRB3	rs8024723	-0.61789	0.0987392	-6.2578	4.21653e-09	2.86247e-07	-1.13376	0.444545	-2.55039	0.0107601
GABRB3	rs8178979	-0.59854	0.098231	-6.09319	9.7327e-09	5.07511e-07	-1.24426	0.46576	-2.67145	0.00755232
