## Supplementary Table 8 for "Methylome-Wide Association Study of Obsessive-Compulsive Disorder"

### Sheet: Sheet1
Analysis	TERM	N	DE	P.DE	FDR
Cross-sex meta	skeletal system development	534	113	7.59704e-05	0.724885
Cross-sex meta	actin filament-based process	834	165	0.000131853	0.724885
Cross-sex meta	actin cytoskeleton organization	735	149	0.000141129	0.724885
Cross-sex meta	cellular response to oxygen-containing compound	1202	205	0.000228279	0.879389
Cross-sex meta	organic hydroxy compound metabolic process	550	93	0.000425484	0.905942
Female	interleukin-15-mediated signaling pathway	11	8	3.11493e-05	0.239989
Female	cellular response to interleukin-15	11	8	3.11493e-05	0.239989
Female	response to interleukin-15	12	8	8.54255e-05	0.438774
Female	cell surface receptor signaling pathway	2850	435	0.000249184	0.959921
Female	immune system process	2698	366	0.00039997	1
Male	camera-type eye morphogenesis	136	40	3.5429e-05	0.217308
Male	eye morphogenesis	167	46	4.37019e-05	0.217308
Male	gland morphogenesis	127	38	4.99572e-05	0.217308
Male	cell adhesion	1538	269	5.64107e-05	0.217308
Male	bone maturation	28	13	8.54391e-05	0.263306
