## Supplementary Table 10 for "Methylome-Wide Association Study of Obsessive-Compulsive Disorder"

### Sheet: A) DMPs
cgID	chr	pos	Gene	saliva_brain_rho	saliva_brain_p
cross-sex meta
cg00050692	chr2	25302008	DNMT3A	-0.023	0.921
cg00284386	chr8	1838041	ARHGEF10	-0.197	0.389
cg01188427	chr1	109934023	CSF1
cg01301798	chr1	67723714	GADD45A	0.312	0.169
cg01322839	chr9	98136334	TRIM14	-0.156	0.498
cg01593826	chr15	75112684		-0.027	0.908
cg02456934	chr16	75074611	ZNRF1	-0.019	0.935
cg02462015	chr4	89283414	GPRIN3	0.049	0.832
cg02750385	chr13	41311418	NAA16	0.104	0.653
cg02776498	chr11	73343140	ARHGEF17	-0.214	0.349
cg03565274	chr3	50592277	HEMK1	0.045	0.846
cg03863908	chr5	1123623	SLC12A7	0.116	0.617
cg04497870	chr1	41811613	HIVEP3	-0.095	0.682
cg06464468	chr11	65646942	MIR4489	-0.105	0.649
cg09816471	chr16	11668004	SNN	0.399	0.074
cg10000558	chr6	116392362	DSE
cg10335493	chr3	46204869	CCR1	0.316	0.163
cg11415512	chr11	1108571	MUC2	0.14	0.543
cg11709399	chr7	130903767	MIR29A
cg13314489	chrX	131226838		0.455	0.04
cg15294391	chr10	93309333	RPL17P34	-0.309	0.172
cg15607402	chr10	114636179	ABLIM1
cg17325206	chr15	90852879	RN7SL363P	-0.097	0.674
cg17428739	chr11	47986426	PTPRJ	-0.004	0.989
cg17725001	chr19	44804013		0.203	0.377
cg17760714	chr12	67647958	DYRK2
cg18693051	chr19	1161801	SBNO2	0	1
cg19193420	chr13	112592994	TUBGCP3;LOC124903251
cg19627034	chr1	109934046	CSF1	-0.069	0.767
cg20519581	chr20	50343307	LINC01271	-0.179	0.435
cg20864214	chr11	73343076	ARHGEF17	-0.361	0.108
cg21655515	chr16	68258201	PLA2G15
cg22082184	chr17	4606021	LINC01996
cg22325408	chr19	1042148	ABCA7	0.258	0.257
cg27492584	chr17	72603168	LINC00511	-0.019	0.935
females
cg01188427	chr1	109934023	CSF1

### Sheet: B) DMRs
Gene	chr	start	end	nprobe	saliva_brain_rho	saliva_brain_p	any_significant_saliva_brain
cross-sex meta
ARHGEF17	chr11	73342604	73343357	8	-0.229;-0.251;-0.281;-0.361;-0.214;-0.495	0.317;0.272;0.217;0.108;0.349;0.024	TRUE
KIFC3	chr16	57797833	57798398	10	0.156;0.191;0.375;0.226;0.41;0.516;0.329;0.338;-0.066	0.498;0.405;0.094;0.323;0.066;0.018;0.146;0.135;0.776	TRUE
DAXX	chr6	33320403	33320823	9	0.539;0.331;0.144;0.222;0.466;0.296;0.247;-0.187	0.013;0.143;0.531;0.332;0.035;0.192;0.28;0.415	TRUE
NDUFS7	chr19	1395366	1395648	4	-0.057;0.161;-0.226	0.806;0.484;0.323	FALSE
GABBR1	chr6	29631235	29631614	10	0.032;-0.36;-0.494;-0.403;-0.394;-0.326;-0.427;-0.268;-0.277	0.89;0.11;0.024;0.071;0.079;0.149;0.055;0.24;0.224	TRUE
RIN1	chr11	66334584	66334882	5	0.148;0.396;0.153;-0.023;0.395	0.52;0.077;0.506;0.921;0.078	FALSE
LINC00511	chr17	72603168	72603399	3	-0.019;0.342	0.935;0.13	FALSE
ZNF833P;HNRNPA1P10	chr19	11673832	11674248	6	0.155;0.469;0.452;0.438;0.617;0.547	0.502;0.033;0.041;0.049;0.004;0.011	TRUE
B3GALT4	chr6	33277861	33278232	15	-0.066;0.392;0.452;0.401;0.164;0.11;0.236;-0.343;-0.11;-0.283;-0.103;0.043	0.776;0.08;0.041;0.072;0.477;0.633;0.301;0.128;0.633;0.213;0.657;0.854	TRUE
CLDN9	chr16	3012295	3012653	7	-0.066;-0.065;0.248;0.105;0.108;0.371;0.47	0.776;0.78;0.277;0.649;0.641;0.098;0.033	TRUE
LY6E	chr8	143024153	143024307	5	0.032	0.89	FALSE
FAM120B;DLL1	chr6	170288238	170288501	4	0.194;0.149;-0.004;-0.231	0.399;0.517;0.989;0.312	FALSE
C13orf46;RASA3	chr13	114015296	114015519	4	0.065;0.164;0.199	0.78;0.477;0.386	FALSE
DCHS1	chr11	6630483	6630758	3	0.184;0.016;0.051	0.422;0.948;0.828	FALSE
CBFA2T3	chr16	88881388	88881536	6	-0.247;-0.056;-0.114;-0.048;0.042;-0.126	0.28;0.81;0.621;0.837;0.859;0.585	FALSE
RBM47	chr4	40516007	40516127	5	0.112;-0.043;-0.304;0.058;0.495	0.629;0.854;0.18;0.802;0.024	TRUE
BAI1;ADGRB1	chr8	142454076	142454220	4	-0.068;-0.158;-0.123	0.771;0.491;0.593	FALSE
females
ARHGEF17	chr11	73342604	73343141	7	-0.229;-0.251;-0.281;-0.361;-0.214	0.317;0.272;0.217;0.108;0.349	FALSE
DYNLT4;BTBD19	chr1	44807307	44807606	5	0.214;0.416;0.357;0.339	0.349;0.062;0.113;0.133	FALSE
MIR21;VMP1	chr17	59838304	59838413	4	0.064;0.031;0.223;0.048	0.784;0.895;0.329;0.837	FALSE
MCRIP1	chr17	81821611	81822172	14
DAXX	chr6	33320403	33320596	7	0.539;0.331;0.144;0.222;0.466;0.296;0.247	0.013;0.143;0.531;0.332;0.035;0.192;0.28	TRUE
NDUFS7	chr19	1395366	1395648	4	-0.057;0.161;-0.226	0.806;0.484;0.323	FALSE
RIN1	chr11	66334584	66334882	5	0.148;0.396;0.153;-0.023;0.395	0.52;0.077;0.506;0.921;0.078	FALSE
EEF1A1P49	chr11	92883153	92883450	5	0.265;0.647;0.266;0.343;0.405	0.245;0.002;0.242;0.128;0.07	TRUE
LINC00511	chr17	72603168	72603399	3	-0.019;0.342	0.935;0.13	FALSE
FAM120B;DLL1	chr6	170288238	170288501	4	0.194;0.149;-0.004;-0.231	0.399;0.517;0.989;0.312	FALSE
B3GALT4	chr6	33277924	33278214	12	0.392;0.452;0.401;0.164;0.11;0.236;-0.343;-0.11;-0.283;-0.103;0.043	0.08;0.041;0.072;0.477;0.633;0.301;0.128;0.633;0.213;0.657;0.854	TRUE
ADAMTS2	chr5	179138720	179138937	3	0.252;0.319;0.287	0.269;0.158;0.206	FALSE
PGBD5	chr1	230332865	230333028	4	0.538;0.506;0.727;0.709	0.013;0.02;0;0	TRUE
RUNX3	chr1	24931014	24931139	9	-0.2;0.025;-0.236;-0.412;0.29;-0.169;-0.032;-0.032;0.14	0.383;0.917;0.301;0.065;0.202;0.463;0.89;0.89;0.543	FALSE
males
AKAP12	chr6	151325405	151325683	7	0.108;0.184;0.131;-0.134;0.221;0.119;0.395	0.641;0.422;0.57;0.562;0.335;0.605;0.078	FALSE
TEX26;TEX26-AS1	chr13	30932550	30932827	6	0.031;-0.138;0.075;0.206;0.055;0.255	0.895;0.55;0.745;0.367;0.815;0.264	FALSE
APOB	chr2	21043855	21044341	9	-0.212;-0.119;-0.184;0.265;0.313;0.444;0.501;0.509	0.355;0.605;0.422;0.245;0.167;0.045;0.022;0.02	TRUE
KIFC3	chr16	57798088	57798398	7	0.226;0.41;0.516;0.329;0.338;-0.066	0.323;0.066;0.018;0.146;0.135;0.776	TRUE
GABRB3	chr15	26629055	26629369	6	0.79;0.713;0.688;0.604	0;0;0.001;0.004	TRUE
MOB3A	chr19	2095365	2095645	4	0.561;0.131;0.294;0.379	0.009;0.57;0.196;0.091	TRUE
PIWIL1;LOC101927786	chr12	130337711	130337817	4	0.832;0.884;0.835;0.918	0;0;0;0	TRUE
