## Supplementary Table 11 for "Methylome-Wide Association Study of Obsessive-Compulsive Disorder"

### Sheet: A) cell type proportion assoc.
Cell_type	Estimate_Diagnosis	Std_Error_Diagnosis	t_value_Diagnosis	p_value_Diagnosis	adj_p_Diagnosis	Estimate_Sex	Std_Error_Sex	t_value_Sex	p_value_Sex	adj_p_Sex	Estimate_Age	Std_Error_Age	t_value_Age	p_value_Age	adj_p_Age	Estimate_smoking	Std_Error_smoking	t_value_smoking	p_value_smoking	adj_p_Smoking
Epi	-0.287371	0.0696946	-4.12328	4.13735e-05	7.54368e-05	-0.0509211	0.0858644	-0.593041	0.553326	1	-0.126185	0.0317525	-3.97402	7.72507e-05	0.000140852	-0.344907	0.0342223	-10.0784	1.55403e-22	2.83347e-22
Fib	-0.14193	0.0644541	-2.20204	0.0279557	0.0509718	-0.12371	0.079408	-1.55791	0.119663	0.218183	-0.0575734	0.0293649	-1.96062	0.0502807	0.0916773	-0.164777	0.0316491	-5.20639	2.46735e-07	4.49875e-07
B	-0.249703	0.0657854	-3.79572	0.000158675	0.000289314	-0.0686412	0.0810482	-0.846918	0.397302	0.724404	-0.131098	0.0299715	-4.37407	1.38576e-05	2.52667e-05	-0.306759	0.0323028	-9.49637	2.60802e-20	4.75523e-20
NK	-0.2796	0.0675616	-4.13845	3.87865e-05	7.07198e-05	-0.0352598	0.0832365	-0.423609	0.671968	1	-0.106077	0.0307807	-3.44621	0.000599044	0.00109224	-0.272256	0.033175	-8.20667	9.42223e-16	1.71797e-15
CD4T	-0.295784	0.065136	-4.54103	6.48661e-06	1.18271e-05	-0.0132772	0.0802482	-0.165452	0.868631	1	-0.0836971	0.0296756	-2.8204	0.00491865	0.00896822	-0.240624	0.0319839	-7.5233	1.47849e-13	2.69574e-13
Mono	-0.334421	0.0736567	-4.54027	6.50919e-06	1.18683e-05	-0.24635	0.0907457	-2.71473	0.00678015	0.0123623	-0.105474	0.0335576	-3.14308	0.00173532	0.00316402	-0.268054	0.0361678	-7.4114	3.26791e-13	5.95841e-13
Neutro	0.306681	0.0666045	4.60451	4.8288e-06	8.8044e-06	0.0778227	0.0820573	0.948394	0.343224	0.625804	0.126249	0.0303447	4.1605	3.5299e-05	6.4361e-05	0.338502	0.032705	10.3502	1.31452e-23	2.39677e-23

### Sheet: B) sex interaction
Cell_type	Estimate_Sex_interaction	Std_Error_Sex_interaction	t_value_Sex_interaction	p_value_Sex_interaction	adj_p_value_Sex_interaction
Epi	-0.107759	0.137806	-0.781964	0.434474	0.792181
Fib	0.2104	0.12727	1.65318	0.0986995	0.17996
B	-0.0222968	0.130125	-0.171349	0.863994	1
NK	-0.0190007	0.133639	-0.142179	0.886975	1
CD4T	-0.0431691	0.128834	-0.335076	0.737659	1
Mono	-0.0155223	0.145696	-0.106539	0.915183	1
Neutro	0.0599965	0.13173	0.45545	0.648913	1

### Sheet: C) no medication
Cell_type	Estimate_Diagnosis	Std_Error_Diagnosis	t_value_Diagnosis	p_value_Diagnosis	adj_p_Diagnosis	Estimate_Sex	Std_Error_Sex	t_value_Sex	p_value_Sex	adj_p_Sex	Estimate_Age	Std_Error_Age	t_value_Age	p_value_Age	adj_p_Age	Estimate_smoking	Std_Error_smoking	t_value_smoking	p_value_smoking	adj_p_Smoking
Epi	-0.301278	0.0790539	-3.81105	0.000152111	0.000278231	-0.0504967	0.09782	-0.516221	0.605884	1	-0.133358	0.0348021	-3.8319	0.000140051	0.00025617	-0.363739	0.0375672	-9.68235	9.50823e-21	1.73917e-20
Fib	-0.200823	0.0739001	-2.71749	0.00676076	0.0123663	-0.139387	0.0914427	-1.52431	0.127938	0.234014	-0.0503872	0.0325332	-1.54879	0.121939	0.223042	-0.1575	0.0351181	-4.48487	8.68715e-06	1.58899e-05
B	-0.297064	0.0746201	-3.98102	7.67065e-05	0.000140306	-0.0614551	0.0923336	-0.665577	0.505928	0.925406	-0.147498	0.0328502	-4.49003	8.4859e-06	1.55218e-05	-0.329322	0.0354602	-9.28708	2.6075e-19	4.76944e-19
NK	-0.31937	0.0755102	-4.2295	2.69382e-05	4.92734e-05	-0.0564717	0.0934351	-0.604395	0.545801	0.998339	-0.12228	0.033242	-3.67848	0.000254913	0.000466268	-0.286597	0.0358832	-7.98694	6.70082e-15	1.22566e-14
CD4T	-0.336421	0.073044	-4.60573	4.98538e-06	9.11889e-06	-0.0507007	0.0903834	-0.560951	0.575033	1	-0.105634	0.0321563	-3.28501	0.00107696	0.0019699	-0.253218	0.0347112	-7.29499	9.11998e-13	1.66816e-12
Mono	-0.395118	0.0842406	-4.69035	3.35397e-06	6.13483e-06	-0.257734	0.104238	-2.47255	0.0136811	0.0250244	-0.0964989	0.0370854	-2.60207	0.0094866	0.0173522	-0.298157	0.040032	-7.44796	3.17382e-13	5.80532e-13
Neutro	0.33985	0.0751531	4.52211	7.3309e-06	1.34091e-05	0.0845593	0.0929932	0.909307	0.36354	0.66496	0.135108	0.0330848	4.08367	5.0111e-05	9.16594e-05	0.359263	0.0357135	10.0596	3.67906e-22	6.72946e-22
